# Pan-fibrotic gene expression signature in major chronic diseases by integrative bulk and single-cell transcriptomic analyses

**DOI:** 10.1101/2025.10.07.25337472

**Authors:** Mayra Alejandra Jaimes Campos, Rafael Stroggilos, Joost-Peter Schanstra, Antonia Vlahou, Manon Brunet, Jean-Christophe Jonas, Mohammed Bensellam, Harald Mischak, Agnieszka Latosinska

## Abstract

**Background:** Fibrosis is a common pathological endpoint across multiple chronic diseases affecting organs, including the liver, kidney, and heart. Despite its prevalence and clinical burden, there are currently no robust validated molecular signatures that capture shared fibrotic mechanisms across organ systems. Herein, we present a comprehensive, human-based, cross-organ transcriptomic analysis that identifies a conserved pan-fibrotic gene expression signature.

**Methods:** A comprehensive, cross-platform, and multi-layer transcriptomic analysis of human fibrosis was conducted using microarray, bulk RNA-seq, and single-nucleus RNA-seq data. The study integrated data from 1859 human tissue samples across liver, kidney, and heart fibrosis. The organ-specific and pan-fibrotic gene signatures across organs were initially defined based on a discovery cohort microarray data (n = 1051) and validation cohort (n = 325), while two RNA-seq datasets (n = 414) and four integrated liver snRNA-seq datasets (n = 69) were used as independent validation cohorts. Findings were evaluated using differential expression, pathway enrichment, and protein interaction analyses.

**Findings:** We identified a conserved, pan-fibrotic transcriptional signature comprising 497 genes consistently associated with fibrosis across liver, kidney, and heart tissues. From these, 23 hallmark genes were shortlisted, including both known fibrosis markers (e.g., *CCL5*, *SERPINE2*, *THBS2*, *COL5A1*, *VEGFC*, *SOX4*, among others) and novel candidates (e.g., *SYT11*, *CRIP1*, *PLA2G4C*, *ARHGEF2*, *CA2*, *ELL2, MT1X,* and *MT1E*). Validation in two independent RNA-seq cohorts confirmed 19 genes, with expression levels of 15 significantly correlated with fibrosis severity. Single-nucleus RNA-seq analysis further refined the signature to 11 robustly validated genes exhibiting distinct, cell-type-specific expression profiles. Pathway analysis highlighted significant activation of extracellular matrix remodeling and inactivation of metabolic and ion-homeostasis pathways. The interaction network demonstrated strong interconnectivity among these hallmark genes within key fibrotic modules.

**Interpretation:** The pan-fibrotic gene expression signature offers potential as a cross-organ biomarker set for fibrosis progression and may support the development of broad-spectrum anti-fibrotic therapies.
