## Supplementary material for "Pan-fibrotic gene expression signature in major chronic diseases by integrative bulk and single-cell transcriptomic analyses": Table S16

### Sheet: Supplementary_Table_16
Table S16. List of 11 validated hallmark molecular features differentially expressed between fibrotic and non-fibrotic samples, identified through integrated analysis of snRNA-seq datasets. p-values were adjusted using the Benjamini–Hochberg (BH) method. Significant changes (p<0·05) are marked in yellow. Fold changes labelled in red represent increased gene expression in fibrosis, and those in gr…
Hepatocytes
Low fibrosis vs no fibrosis
gene	logfoldchanges	pvals	pvals_adj	Pct_1	Pct_2	log_pvals	log_pvals_adj
ALDH1L1	-0.27317	8.38951e-71	6.72225e-70	82.7416	76.3451	70.0763	69.1725
AZGP1	-0.487875	1.33253e-210	2.6241e-209	77.1976	76.1197	209.875	208.581
MT1X	-1.52514	1.32199e-121	1.56375e-120	26.0395	34.5803	120.879	119.806
MT1E	-1.77006	5.25402e-190	9.45189e-189	23.0871	35.8385	189.28	188.024
Moderate fibrosis vs no fibrosis
gene	logfoldchanges	pvals	pvals_adj	Pct_1	Pct_2	log_pvals	log_pvals_adj
ALDH1L1	-0.675829	0	0	68.571	76.3451	323.306	323.306
AZGP1	-0.806952	0	0	64.5618	76.1197	323.306	323.306
MT1X	-0.689822	2.03295e-125	3.9637e-124	23.8726	34.5803	124.692	123.402
MT1E	-0.510406	4.43434e-118	8.15144e-177	24.5127	35.8385	117.353	116.089
KLF15	-0.442694	1.06712e-19	5.80644e-19	23.8244	26.5769	18.9718	18.2361
Severe fibrosis vs no fibrosis
gene	logfoldchanges	pvals	pvals_adj	Pct_1	Pct_2	log_pvals	log_pvals_adj
ALDH1L1	-0.666756	0	0	69.023	76.3451	323.306	323.306
AZGP1	-0.82839	0	0	62.4617	76.1197	323.306	323.306
MT1X	-1.02402	0	0	24.3919	34.5803	323.306	323.306
MT1E	-1.52635	0	0	18.5409	35.8385	323.306	323.306
KLF15	-0.107928	9.2e-05	0.000282	25.4401	26.5769	4.03772	3.54935
Hepatic stellate cells
Low fibrosis vs no fibrosis
gene	logfoldchanges	pvals	pvals_adj	Pct_1	Pct_2	log_pvals	log_pvals_adj
PLA2GAC	1.21565	2.36085e-09	6.91212e-08	26.7425	12.9595	8.62693	7.16039
COL5A1	0.542992	1.84601e-06	4.12702e-06	50.6401	37.5402	6.73377	5.38436
VEGFC	0.339255	0.00130057	0.0130013	39.6871	30.5099	2.88587	1.80601
Moderate fibrosis vs no fibrosis
gene	logfoldchanges	pvals	pvals_adj	Pct_1	Pct_2	log_pvals	log_pvals_adj
COL5A1	0.261076	0.001137	0.020562	42.5708	37.5402	2.98432	1.68693
AZGP1	-0.501244	0.000532	0.010433	19.8113	24.8518	3.27398	1.9816
Severe fibrosis vs no fibrosis
gene	logfoldchanges	pvals	pvals_adj	Pct_1	Pct_2	log_pvals	log_pvals_adj
COL5A1	0.440465	9.76937e-15	2.77752e-13	41.7161	37.5402	14.0101	12.5563
AZGP1	-0.873856	1.51484e-28	8.72587e-27	14.3917	24.8518	27.8196	26.0592
VEGFC	-1.0008	5.18209e-45	4.92688e-43	17.7217	30.5099	44.2855	42.3074
T cells
Low fibrosis vs no fibrosis
gene	logfoldchanges	pvals	pvals_adj	Pct_1	Pct_2	log_pvals	log_pvals_adj
CCL5	1.26912	1.95379e-08	1e-06	22.3045	9.87314	7.70912	5.8929
AZGP1	-1.30712	3.53592e-07	1.7e-05	13.4979	22.8351	6.4515	4.76976
Moderate fibrosis vs no fibrosis
gene	logfoldchanges	pvals	pvals_adj	Pct_1	Pct_2	log_pvals	log_pvals_adj
CCL5	1.09504	1.64086e-08	8.9283e-07	20.794	9.87314	7.78493	6.04923
AZGP1	-1.25346	7.77287e-09	4.49201e-07	13.4688	22.8351	8.10942	6.34756
Severe fibrosis vs no fibrosis
gene	logfoldchanges	pvals	pvals_adj	Pct_1	Pct_2	log_pvals	log_pvals_adj
AZGP1	-0.936447	6.26598e-08	1.9e-05	13.6287	22.8351	7.20301	4.71185
Monocytes
Low fibrosis vs no fibrosis
gene	logfoldchanges	pvals	pvals_adj	Pct_1	Pct_2	log_pvals	log_pvals_adj
ARHGEF2	0.589197	4e-05	0.0009	35.5899	22.9622	4.39556	3.04561
AZGP1	-1.09894	0.000356	0.005821	17.6015	25.4473	3.44879	2.23503
Moderate fibrosis vs no fibrosis
gene	logfoldchanges	pvals	pvals_adj	Pct_1	Pct_2	log_pvals	log_pvals_adj
AZGP1	-0.776573	9e-06	0.000391	18.2803	25.4473	5.06997	3.40785
Severe fibrosis vs no fibrosis
gene	logfoldchanges	pvals	pvals_adj	Pct_1	Pct_2	log_pvals	log_pvals_adj
ARHGEF2	0.280006	0.00110117	0.0249872	27.5661	22.9622	2.95815	4.60228
AZGP1	-0.93654	2.7449e-15	7.35467e-13	15.291	25.4473	14.5615	12.1334
Cholangiocytes
Low fibrosis vs no fibrosis
gene	logfoldchanges	pvals	pvals_adj	Pct_1	Pct_2	log_pvals	log_pvals_adj
CA2	0.912873	7.30728e-08	2.58444e-06	36.5443	23.2759	7.13624	5.58763
ALDH1L1	-0.843868	8.47152e-05	0.00162484	20.1835	29.6146	4.07204	2.78919
AZGP1	-1.30848	3.45488e-12	2.09952e-10	20.6422	36.8661	11.4616	9.67789
Moderate fibrosis vs no fibrosis
gene	logfoldchanges	pvals	pvals_adj	Pct_1	Pct_2	log_pvals	log_pvals_adj
SOX4	1.0765	7.02462e-06	0.000195936	22.0736	11.7647	5.15338	3.70789
ALDH1L1	-0.503545	0.00205724	0.0287363	22.631	26.6146	2.68672	1.54157
AZGP1	-1.03597	3.59689e-11	2.40028e-09	22.7425	36.8661	10.4441	8.61974
Severe fibrosis vs no fibrosis
gene	logfoldchanges	pvals	pvals_adj	Pct_1	Pct_2	log_pvals	log_pvals_adj
SOX4	0.937738	6.99354e-08	2.73011e-06	20.1387	11.7647	7.1553	5.56382
ALDH1L1	-1.01683	1.10807e-15	1.0592e-13	17.191	29.6146	14.9554	12.975
AZGP1	-1.34332	6.12039e-34	1.66651e-31	18.1818	36.8661	33.2132	30.7786
Endothelial
Low fibrosis vs no fibrosis
gene	logfoldchanges	pvals	pvals_adj	Pct_1	Pct_2	log_pvals	log_pvals_adj
PLA2GAC	1.39423	8.97208e-27	3.61418e-25	22.2088	8.53357	26.0471	24.442
LSECs
Low fibrosis vs no fibrosis
gene	logfoldchanges	pvals	pvals_adj	Pct_1	Pct_2	log_pvals	log_pvals_adj
ALDH1L1	-0.881431	6.18574e-09	2.19216e-07	66.0714	80.5714	8.20861	6.65913
MT1X	-1.37721	5.54562e-07	1.39237e-05	25.2976	40.3429	6.25605	4.85625
MT1E	-1.99244	1.8601e-13	1.12651e-11	17.2619	42.6286	12.7305	10.9483
Moderate fibrosis vs no fibrosis
gene	logfoldchanges	pvals	pvals_adj	Pct_1	Pct_2	log_pvals	log_pvals_adj
ALDH1L1	-0.825661	3.05772e-08	1.43495e-09	71.3427	80.5714	10.5454	8.84316
MT1X	-0.897105	2.84815e-11	8.27199e-05	25.8517	40.3429	5.40055	4.08239
MT1E	-0.911539	3.97602e-06	1.04265e-05	26.2525	42.6286	6.38434	4.98186
AZGP1	-0.631697	4.12721e-07	9.84932e-07	62.9259	75.8857	7.5146	6.00659
Severe fibrosis vs no fibrosis
gene	logfoldchanges	pvals	pvals_adj	Pct_1	Pct_2	log_pvals	log_pvals_adj
ALDH1L1	-0.885291	5.53984e-16	1.66045e-13	69.335	80.5714	15.2565	12.7798
MT1E	-1.21871	9.84108e-11	1.25201e-08	27.3399	42.6286	10.007	7.90239
AZGP1	-0.437296	8.57689e-06	0.000399142	65.3941	75.8857	5.06667	3.39887
