## Supplementary material for "Pan-fibrotic gene expression signature in major chronic diseases by integrative bulk and single-cell transcriptomic analyses": Table S15

### Sheet: Supplementary_Table_15
Table S15. Correlation of 11 validated hallmark molecular features with the degree of fibrosis in the snRNA-seq datasets. p-values were adjusted using the Benjamini–Hochberg (BH) method. Significant changes (p<0·05) are marked in yellow. Rho values labelled in red represent increased gene expression in fibrosis stages, and those in green represent decreased gene expression in fibrosis stages.
	GSE193084 (stage 0 = 12, stage 1 = 66, stage 2 = 84, stage 3 = 71, stage 4 = 38)			GSE162694 (stage 0 = 66, stage 1 = 30, stage 2 = 27, stage 3 = 8, stage 4 = 12)
peptideID	p-value.GSE193084	BH_adjusted.GSE193084	rho.GSE193084	p-value.GSE162694	BH_adjusted.GSE162694	rho.GSE162694
MT1E	1.01837e-09	4.83727e-09	-0.36009	0.00204402	0.00277402	-0.256702
ARHGEF2	0.0017083	0.00202861	0.189688	8.4955e-05	0.000134512	0.32264
HCP5	2.96723e-06	7.04718e-06	0.285147	0.000178479	0.000260854	0.308428
AZGP1	2.82776e-13	2.68637e-12	-0.424403	0.00469702	0.00594956	-0.235154
MOXD1	1.4102e-10	8.93127e-10	0.387786	3.57959e-10	2.26708e-09	0.494107
MT1X	1.64654e-09	5.98944e-09	-0.355842	0.0247524	0.0293935	-0.188391
COL5A1	0.000996295	0.00126197	0.198867	2.44124e-10	2.26708e-09	0.498148
THBS2	2.47212e-05	4.27002e-05	0.253169	2.59717e-09	9.86926e-09	0.472296
KLF15	0.000182625	0.000266913	-0.225415	0.191614	0.202259	-0.109831
ALDH1L1	8.17462e-15	1.55318e-13	-0.448465	0.0496019	0.0554374	-0.16451
CA2	1.8914e-09	5.98944e-09	-0.354604	0.397536	0.397536	-0.0712841
SYT11	0.0252063	0.0266067	0.140712	2.3223e-05	4.41237e-05	0.345899
PLA2G4C	1.60217e-05	3.04412e-05	0.258784	9.99445e-07	2.71278e-06	0.39965
VEGFC	0.000283704	0.000385027	0.220027	7.34892e-06	1.55144e-05	0.365094
AEBP1	8.96755e-05	0.000141986	0.235667	1.57001e-09	7.45756e-09	0.477983
SERPINE2	0.0597458	0.0597458	0.114517	5.04782e-09	1.59848e-08	0.464626
CCL5	1.18337e-07	3.21199e-07	0.314944	1.34289e-06	3.18936e-06	0.39266
MFAP4	1.11122e-05	2.34591e-05	0.265337	5.93138e-05	0.000102451	0.331506
SOX4	0.00243485	0.0027213	0.189782	1.71395e-10	2.26708e-09	0.501837
