## Supplementary material for "Pan-fibrotic gene expression signature in major chronic diseases by integrative bulk and single-cell transcriptomic analyses": Table S14

### Sheet: Supplementary_Table_S14
Table S14. List of 23 validated hallmark molecular features differentially expressed between fibrotic and non-fibrotic samples, identified through integrated analysis of microarray and RNA-seq datasets. p-values were adjusted using the Benjamini–Hochberg (BH) method. Significant changes (p<0·05) are marked in yellow. Fold changes labelled in red represent increased gene expression in fibrosis, an…
Gene	Heart n=555 (discovery) (Cases = 361, controls= 193)		Kidney tubuli (discovery) n=144 (Cases = 118, controls= 26)		Kidney glomeruli (discovery) n=103 (Cases = 76, controls= 27)		Liver (discovery) n=249 (Cases = 107, controls= 140)		Liver (validation) n=325 (Cases = 185, controls= 140)		Liver GSE193084 (RNA-seq validation) n=271 (Cases = 259, controls= 12)		Liver GSE162694 (RNA-seq validation) n=143 (Cases = 77, controls= 66)
	BH p-value_ComBat_Heart	log2FoldChange_ComBat_Heart	BH p-value_ComBat_Kidney_TI	log2FoldChange_ComBat_Kidney_TI	BH p-value_ComBat_Kidney_GM	log2FoldChange_ComBat_Kidney_GM	BH p-value_ComBat_LiverDiscovery	log2FoldChange_ComBat_LiverDiscovery	BH p-value_ComBat_LiverValidation	log2FoldChange_ComBat_LiverValidation	BH p-value_GSE193084	log2FoldChange_GSE193084	BH p-value_GSE162694	log2FoldChange_GSE162694
MFAP4	1.95212e-40	0.776632	0.0127101	0.452949	0.0182419	0.36852	4.90146e-09	0.531082	0.000363625	0.36405	1.05532	-0.0155256	0.00278948	0.449568
MT1X	4.61924e-34	-0.884735	0.00546344	-0.456209	0.0199916	-0.353479	6.85186e-06	-0.537333	0.000850034	-0.360251	0.0299698	-0.646385	0.00421133	-0.397439
PLA2G4C	2.2003e-30	0.41348	0.0087272	0.466972	0.0462405	0.288201	0.00665398	0.288652	0.0363496	0.24644	0.117021	0.261563	0.000542106	0.4071
ELL2	4.28061e-27	-0.546892	2.62928e-05	-0.664591	0.00117097	-0.409714	0.000173014	-0.343611	0.0081106	-0.208441	0.193939	-0.17212	0.567467	-0.0363332
MOXD1	3.08732e-24	0.576593	0.000807379	0.906407	0.0012382	0.959172	4.90146e-09	0.684107	0.00180724	0.474727	0.0173926	0.463854	2.6144e-09	1.3912
CCL5	1.19439e-21	0.432853	0.000778023	0.743546	4.92169e-05	0.847984	9.23883e-05	0.386835	0.00270882	0.297814	0.198678	0.196655	2.64978e-05	0.613289
SYT11	2.79092e-20	0.282698	0.00108858	0.53328	1.36462e-06	0.836669	4.56199e-05	0.263749	0.0368762	0.164125	1.02841	0.00879143	0.00268857	0.277679
AEBP1	1.8158e-17	0.524442	0.0148312	0.338338	0.000318853	0.703765	3.56985e-07	0.589005	5.96365e-05	0.457008	0.20436	0.15732	0.000169124	0.686609
KLF15	4.0209e-16	-0.388353	0.0472352	-0.221775	0.00259909	-0.295167	0.00292285	-0.241573	0.00643607	-0.212545	0.0300985	-0.351567	0.131535	-0.116439
VEGFC	1.7804e-14	0.26337	0.00638003	0.334948	2.32806e-05	0.883434	0.00426453	0.325721	0.0386592	0.233479	0.32004	0.147005	0.000268044	0.356033
AZGP1	1.49959e-12	-0.396758	0.0496549	-0.51274	0.00409372	-0.772011	0.00612075	-0.211989	0.0121355	-0.174885	0.00111991	-0.71418	6.88933e-05	-0.268173
SERPINE2	4.467e-12	0.507054	0.00235618	0.511799	0.0256567	0.626694	0.00034553	0.334064	0.00213677	0.292671	0.106818	0.997163	8.10527e-05	0.385701
SOX4	2.47344e-08	0.137753	0.000319892	0.840018	3.60797e-07	1.11103	0.0138034	0.306013	0.00712002	0.351167	1.06263	-0.00893299	1.40562e-10	0.862945
HCP5	5.43119e-08	0.209072	0.0014726	0.538678	0.0182419	0.34223	2.75377e-07	0.377189	0.000750701	0.260265	0.00522227	0.938919	8.48313e-05	0.297794
DUSP1	7.67499e-07	-0.26733	1.23701e-09	-1.43702	0.00106336	-0.61851	0.0272433	-0.228024	0.0178452	-0.261908	0.362771	-0.135198	3.99168e-06	1.00525
ALDH1L1	2.01578e-05	-0.144139	0.0261257	-0.366301	0.0329492	-0.407754	0.00126367	-0.347978	0.0124188	-0.267957	0.000421573	-0.848342	0.0747591	-0.148763
COL5A1	2.03267e-05	0.114611	0.0315378	0.16903	2.52142e-05	0.636971	0.00516682	0.305763	0.00987459	0.281903	0.0200961	0.505724	1.87647e-06	0.724851
ARHGEF2	0.000201589	0.0838641	0.00267819	0.25046	1.5721e-05	0.476572	0.010116	0.150664	0.0180979	0.128402	0.000468327	0.558863	0.00100899	0.283439
S100A13	0.000258651	0.0687928	0.00187752	0.412458	0.0265701	0.223172	0.00125893	0.198561	0.0166071	0.160492	1.04463	0.000535204	NA	0.0928194
THBS2	0.0011213	0.173043	0.000336693	0.788058	0.000220935	0.862306	2.68118e-05	0.577039	0.00174009	0.489937	0.0448796	0.329112	1.1711e-08	1.14452
CA2	0.00245958	-0.0851184	0.00601851	-0.282069	0.00340729	-0.60338	0.000672621	-0.238816	0.0179939	-0.15391	0.000500417	-0.848747	0.072623	-0.121903
CRIP1	0.00611522	0.0950154	0.000365839	0.758755	8.32587e-06	0.940107	0.00754687	0.256842	0.0135037	0.250298	NA	NA	NA	NA
MT1E	0.018604	-0.166742	0.000336693	-0.718478	0.0117046	-0.422946	0.00639966	-0.230958	0.00823447	-0.223116	0.0109515	-0.897548	0.00294712	-0.400429
